# Multi-Omics Integration for Identification of Prognostic Molecular Signatures for Survival Stratification in Lung Cancer

**DOI:** 10.64898/2026.02.28.26347335

**Authors:** Chayan Maitra, Vivek Das, Dibyendu B. Seal, Rajat K. De

## Abstract

Lung cancer is characterized by profound intratumoral and inter-patient heterogeneity, spanning histological subtypes, molecular landscapes, and the tumor microenvironment. While multi-omics integration is essential for capturing this complexity, leveraging these data to explicitly define survival-associated subpopulations remains a significant challenge. In this study, we developed NeuroMDAVIS-FS, an unsupervised deep learning framework designed to stratify lung cancer patients by survival risk, and identify molecular determinants underlying improved clinical outcomes. Using the CPTAC cohort, we integrated genomic (CNV), transcriptomic (RNA-seq), and proteomic profiles to extract modality-specific features. Candidate biomarkers were validated through Kaplan-Meier (KM) survival analysis and univariate Cox proportional hazards (CoxPH) regression. A final multivariate CoxPH model effectively stratified patients into high-risk and low-risk cohorts (Kaplan Meier *p*-value *<* 0.001). Notably, the integration of these molecular features with baseline clinical models significantly enhanced prognostic accuracy, improving the concordance index by 43.79% in LUAD, 31.05% in LSCC, and 23.76% across the pan-lung cancer cohort. These results demonstrate that NeuroMDAVIS-FS identifies robust, biologically relevant features that surpass traditional clinical variables in predicting patient outcomes, offering a scalable path for precision oncology.
