## Supplementary tables for "Multi-Omics Integration for Identification of Prognostic Molecular Signatures for Survival Stratification in Lung Cancer"

### Sheet: Table S1
LSCC
CNV	RNA	Protein
PTPRG	CDY2B	SLC19A3
FEZF2	CACNG5	C22orf39
CEP15	XKR4	WSB2
CADPS	DPYSL5	TAL1
MAGI1	GPHB5	PLA2G10
THOC7	CSN3	PPIL6
PSMD6	FAM9C	TNFRSF8
SNTN	PRB3	CYP2J2
ATXN7	DEFB4B	DLG4
SYNPR	BHMT2	ADPRM
PRICKLE2	DCAF4L2	SLC16A4
C3orf49	HSD17B13	DLL4
ADAMTS9	TUBA3C	GMCL1
SLC25A26	NOBOX	ZNF611
FRG2	SST	CALCA

### Sheet: Table S2
LUAD
CNV	RNA	Protein
TRAK1	CDY2B	SLC19A3
VIPR1	DAZ4	WHRN
SNRK	ZNF729	DOLK
LYZL4	UPK1B	MYRIP
KRBOX1	ABCC2	PAOX
ACKR2	PIWIL3	NFE2
ABHD5	PRSS56	ZNF250
CCK	SLC14A2	CCT6B
HHATL	GRIK1	LMLN
ZNF662	SLC10A2	SULT1C4
POMGNT2	ZFP42	WSB2
HIGD1A	DSG3	CXCR6
ZBTB47	SLC5A5	TAL1
ANO10	NR0B1	ATXN7L2
CYP8B1	MAGEA10	GRAMD1C

### Sheet: Table S3
Modality	Gene Symbol	Lung Cancer Context & Functional Explanation	Clinical Association (Prognosis/Target)	Ref
CNV	VIPR1	Vasoactive intestinal peptide receptor-1; acts as a tumor suppressor in LUAD.	Low expression correlates with poor OS; inhibits migration/invasion.	https://pubmed.ncbi.nlm.nih.gov/31560089/
CNV	PTPRG	Protein tyrosine phosphatase gamma; a tumor suppressor located on 3p14.2.	Loss of function/expression via LOH or methylation is common in NSCLC.	https://pmc.ncbi.nlm.nih.gov/articles/PMC8766859/
CNV	ACKR2	Atypical chemokine receptor; regulates the TME by scavenging inflammatory chemokines.	Associated with immune cell infiltration and survival in diverse solid tumors.	https://pmc.ncbi.nlm.nih.gov/articles/PMC9669249/
CNV	LIMD1	Established tumor suppressor at the 3p21.3 locus.	Frequent copy number loss in LUAD; modulates kinase inhibitor sensitivity.	https://pubmed.ncbi.nlm.nih.gov/15542589/
RNA	ABCC2	ATP-binding cassette transporter (MRP2); mediates multidrug resistance.	Overexpression predicts resistance to cisplatin in NSCLC.	https://pubmed.ncbi.nlm.nih.gov/32815556/
RNA	PIWIL2/3	PIWI-like proteins involved in germline-related stemness and RNA silencing.	Linked to cancer cell proliferation and poor prognosis in LUAD.	https://www.frontiersin.org/journals/genetics/articles/10.3389/fgene.2025.1611805/full
RNA	LTF	Lactotransferrin; tumor suppressor and immunomodulator.	Predictive biomarker for benefit from chemo-immunotherapy in SCLC.	https://onlinelibrary.wiley.com/doi/10.1111/cas.70049
Protein	TNFRSF8	CD30; a member of the TNF receptor superfamily.	Signature component for predicting SCLC prognosis and chemo-benefit.	https://www.nature.com/articles/s41573-024-01053-9
Protein	KRT13	Keratin 13; marker of squamous differentiation.	Specifically dysregulated in LSCC; used as a histological subtype marker.	https://www.nature.com/articles/s41598-023-49545-9
Protein	TAL1	Transcription factor involved in cell fate and transcriptional programs.	Dysregulated in various cancers; predictive of aggressive clinical courses.	https://pmc.ncbi.nlm.nih.gov/articles/PMC12581357/
CNV	CCR9	Drives metastasis and aggressive disease via the PI3K/Akt pathway	High expression correlates with advanced tumor stage.	https://pubmed.ncbi.nlm.nih.gov/25296976/
CNV	CXCR6	Mediates migration and invasion via matrix metalloproteinases;	Serves as a biomarker for response to anti-PD-(L)1 immunotherapy.	https://pmc.ncbi.nlm.nih.gov/articles/PMC4496412/
CNV	CCR1	High expression correlates with metastatic phenotype and invasiveness;	Identified as potential targets for novel small molecule antagonists.	https://pmc.ncbi.nlm.nih.gov/articles/PMC12160165/
CNV	CCR3	High expression correlates with metastatic phenotype and invasiveness;	Identified as potential targets for novel small molecule antagonists.	https://pubmed.ncbi.nlm.nih.gov/39578293/
